# Implementation of Shared Decision-Making in the Management of Chronic Musculoskeletal Pain: *a scoping review*

**DOI:** 10.1101/2025.10.02.25336876

**Authors:** Liv Nyhave Andersen, Alex Waddell, Laura Boland, Michael Skovdal Rathleff, Malene Plejdrup Hansen, Janus Nikolaj Laust Thomsen, Glyn Elwyn, Jette Frost Jepsen, Kristian Damgaard Lyng

## Abstract

Shared decision-making (SDM) is increasingly recommended for managing chronic musculoskeletal pain, yet its use and implementation in clinical practice remains poorly understood. This scoping review aimed to identify and synthesize barriers and facilitators to the implementation and use of SDM across healthcare settings. A systematic search of seven databases conducted in April 2025 yielded 28 eligible studies. Using a deductive–inductive–deductive analysis approach, we mapped findings to existing SDM taxonomies and the Theoretical Domains Framework. We identified 16 themes and 46 subthemes spanning patient-, clinician-, interactional-, and system-level factors. Key facilitators included SDM training, decision aids, effective communication, empathetic care, trust, and strong therapeutic alliances. Barriers included time constraints, lack of individualized care, insufficient knowledge, conflicting beliefs about pain, and system-level obstacles such as limited resources or organizational support. Prominent theoretical domains included knowledge, skills, beliefs about consequences, and environmental context and resources. These findings offer a comprehensive overview of multilevel factors shaping SDM in musculoskeletal care. Future studies should focus on developing context-sensitive knowledge translation interventions to overcome barriers and leverage facilitators to promote the uptake of SDM in musculoskeletal pain.

**Trial registration:** https://doi.org/10.17605/OSF.IO/SH8G4.
