## Appendix 3 for "Implementation of Shared Decision-Making in the Management of Chronic Musculoskeletal Pain: *a scoping review*"

### Sheet: Ark1
				Table 2	Inductive analysis
				Theme	Group	Determinant	Illustrative examples
				Cultural differences	Patients	Facilitator	• Culturally competent providers [40,66] • Smaller micro-cultural differences [11]
						Barrier	• Large micro-cultural differences [11]
					HCPs	Facilitator	-
						Barriers	-
					Other	Facilitator	-
						Barriers	-
				Decision support	Patients	Facilitator	• Emotional reassurance by relatives [66] • Reassurance from relative [66] • Talking to others with similar pain [66]
						Barrier	• Pressure from relatives [66] • Only wanting to talk to others with pain regarding their treatment choice [66] • Lack of emotional reassurance by relatives [66] • Lack of reassurance from relative [66] • Patient selecting treatment options not aligning with relatives’ beliefs [66]
					HCPs	Facilitator	-
						Barriers	-
					Other	Facilitator	-
						Barriers	-
				Individualized care	Patients	Facilitator	• Support adjusted to the different stages of treatment [32] • Adressing other issues than pain [10] • Receiving a diagnosis [10]
						Barrier	• Receiving a diagnosis [10] • Concerns about adverse events for different interventions [52] • No focus on psychosocial factors [47] • Lack of individualized care [32]
					HCPs	Facilitator	-
						Barriers	• Concerns about adverse events for different interventions [52]
					Other	Facilitator	-
						Barriers	-
				Knowledge about disease, condition, options, and outcomes	Patients	Facilitator	• Patient education [18, 23, 75] • Educational materials and resources [10,17,18,20,23,47,56,75]. • Believing a treatment was credible [20, 61] • Sharing beliefs [20, 61] • Empathetic interactions [66] • Credible delivery of treatment options 20] • Sufficient information [47] • Patients' self-perception [47] • Belief of pain origin [61] • Emotions concerning the use of SDM [23]
						Barriers	• Too knowledgeable to obtain any new knowledge [75] • Lack of explanation of pain [17,47,61] • Lack of new advice or plan [47, 61] • Too knowledgeable to obtain any new knowledge [75] • Lack of explanation of pain [17,47,61] • HCPs disbelieving their pain [10, 20] • Lack of explanation of what options available [17] • Patients' self-perception [47] • Belief of pain origin [61] • Emotions concern…
					HCPs	Facilitator	• Patient education [56] • Educational materials and resources [56] • Patient engagement in treatment decisions [65] • Having a diagnosis [61] • Patient trust in clinical judgement [47, 61]
						Barriers	• Inconsistent explanations of pain [54] • HCPs explaining psychological aspects [61] • Insecurity about explanations [75] • Unrealistic patient expectations [61] • Pressure of “wanting to give the patient something” [61]
					Other	Facilitator	• Clear information from the HCP [47]
						Barriers	-
				Patient characteristics	Patients	Facilitator
						Barriers	• Patient resources [10] • Feeling that psychological explanations delegitimized their pain [10,61] • When HCPs did not discuss the possible correlation of psychosocial issues [47]
					HCPs	Facilitator
						Barriers	• Patients with psychological overlay [7, 22] • Patients lack of motivation [7, 22] • Level of education [7, 22] • Patient lack of ressources [7, 22] • Patient not accepting diagnosis [7,22]
					Other	Facilitator	-
						Barriers	-
				Time	Patients	Facilitator	• Longer consultations [18] • Incorporating age-related perception of their own health [61] • Length of therapeutic relationship [61]
						Barriers	• Short appointment times [10,32,53] • Long waiting times [32] • Time pressure [10,22,29,32,41,65]
					HCPs	Facilitator	• Length of therapeutic relationship [61]
						Barriers	• Time pressure [10,22,29,32,41,65]
					Other	Facilitator
						Barriers
				Trust	Patients	Facilitator	• Emotional support [66] • Taking time to discuss management [66] • Empathetic interactions [17,66] • Pain legitimation [61] • Trustworthy HCPs [20,32]
						Barriers	• Losing trust in their HCP [32]
					HCPs	Facilitator	• Building rapport [29]
						Barriers	• Patients not trusting their HCP [22]
					Other	Facilitator
						Barriers
				Attitude and perspectives towards shared decision-making	Patients	Facilitator
						Barriers
					HCPs	Facilitator	• Quality of SDM [41] • Perceived usefulness [22,23,54] • Believing SDM will improve patient Outcomes [22,23,54] • Observability of SDM intervention [22]
						Barriers	• Quality of SDM [41] • Belief of increased service risks [41] • Disagreement with the principles of SDM [75] • Threat to autonomy [29,41,75]. • Lack of self-efficacy [22,61,75] • Lack of evaluation of SDM interventions [65]
					Other	Facilitator
						Barriers
				Characteristics of HCP	Patients	Facilitator	• Length of relationship with the HCP [61] • Empathetic behaviour [17,20,32,66]. • Showing emotional support [17,20,32,66]. • Demonstrating professional and respectful behaviour [17,20,32,66]. • Acknowledging and believing the patient’s pain experience [17,20,32,66].
						Barriers	• When HCPs were abrupt during the encounter [17] • Length of relationship with the HCP [61]
					HCPs	Facilitator
						Barriers
					Other	Facilitator
						Barriers
				Communication	Patients	Facilitator	• Well-explained treatments [32,53] • Quality of communication [32,53] • Communication with good explanations [17,47] • HCPs using layman terms [17,32] • Understandable explanations consistent with the patient’s health literacy level [47] • Linguistic compatibility of the provider and the patient [66]
						Barriers	• Lack of guidance during the consultation [17,47,69] • Use of advanced medical terms and diagrams [17,47] • Lack of in-depth treatment discussion when not in the patient’s first language [66] • Lack of high-quality interpreter services [66]
					HCPs	Facilitator	• SDM training to ease interaction [29] • Patients agreeing to the explained treatment options [29]
						Barriers	• Lack of communication skills [22,53] • Not guiding to prevent confusion among the patients [29] • Lack of HCP training within SDM [53] • Non-verbal communication [29] • Language barrier leading to restriction in SDM use [22]
					Other	Facilitator	• Communicating positive findings/positive feedback and effective reassurance [47] • Simple explanations and metaphors when explaining health topics [47]
						Barriers
				Knowledge of the application and use of shared decision-making	Patients	Facilitator
						Barriers
					HCPs	Facilitator	• Lack of comprehensive SDM courses to obtain familiarity with SDM [22] • Degree of the treatment decision-complexity [1, 29] • Using decision aids as a checklist [69]
						Barriers	• Pre-existing knowledge of SDM [22,23] • HCPs choosing management plans based on personal preferences [29,41,75] • Patient-centred approach to obtain compliance with their expert recommendations [75] • HCPs relying on the patients to refuse treatment rather than obtaining consent [1, 29] • HCPs using intuition to select which patients SDM should be applied to [23] • Decision aids being too diffi…
					Other	Facilitator
						Barriers
				Skills	Patients	Facilitator	• Formal training in SDM [6,7,10] • Good therapeutic alliance
						Barriers	• SDM training of HCPs not leading to satisfactory implementation [10, 62] • Lack of obtaining a therapeutic alliance [10, 61]
					HCPs	Facilitator	• Formal training in SDM [6,7,18] • Good therapeutic alliance
						Barriers	• Lack of formal SDM training [10, 22] • Not providing sufficient information during the consultation [29] • Under confidence in delivering psychological aspects of pain to patients [29]
					Other	Facilitator
						Barriers
				Decision aid	Patients	Facilitator	• More thorough and effective consultation with the HCP [69] • Facilitating patient education and knowledge on treatment options [38,40,43] • Improving the partnership and trust with HCPs [46] • Increased confidence in patient management [46] • Perceived usefulness [38] • Prevention of unnecessary referrals [65] • Age in relation to decision aids [38] • Decision aids that reduced decisional confl…
						Barriers	• Age in relation to decision aids [38] • Closed questions restricting open discussion with the HCP [69]
					HCPs	Facilitator	• Adopting a more functional approach [69] • Patients becoming more psychologically ready for decision making [65] • Robust communication features and educational materials [56] • Confirming all suitable management options were considered [41, 69] • Supporting and sharpening diagnostic thinking [41, 69]
						Barriers	• Decision aids hampering personal contact with the patient [47] • Being time-consuming [65] • The decision aid too generic [41] • Awkward wording of questions [69] • Wording of questions leading to misunderstandings or unusual answers [69]
					Other	Facilitator
						Barriers
				Decision dynamics: Navigating patient-HCP roles, values, and power	Patients	Facilitator	• High-stakes decisions where patients turned to relatives or others [66] • Involvement in decision-making leading to motivation, mutual understanding and trust [23, 32] • Continuous revisiting of the patient’s beliefs during treatment [61] • Taking the patient's autonomy into consideration [65]
						Barriers	• High-stakes decisions where patients turned to relatives or others [66] • Being disrespected or disbelieved by their HCP [20] • Believing the HCP as the only expert ans should decide management course [10,17,66,69] • Not being asked about their preferred role and involvement in decision-making [61]
					HCPs	Facilitator	• Patients’ willingness to take responsibility for their condition [61] • Patient empowerment [41,75] • Continuous revisiting of the patient’s beliefs during treatment [61] • Taking the patient's autonomy into consideration [65] • Considering patients’ values and perspectives [75]
						Barriers	• Patients’ willingness to take responsibility for their condition [61] • Patients actively not wanting to participate in decision-making [7,22] • Patients not wanting SDM due to lack of familiarity with their own rights [65] • Shifting from a traditional provider-driven approach [51] • Asking the patient could lead to a misunderstanding about the physician's knowledge or experience [65] • Patien…
					Other	Facilitator
						Barriers
				Cost-beneficial	Patients	Facilitator	• Decision aids believed to reduce costs by improving decision accuracy in the first consultation [6]
						Barriers	• Increased time and/or costs [10,41,62]
					HCPs	Facilitator	• Decision aids as a facilitating SDM intervention due to their reduction of workload and time [41] • Decision aids were believed to reduce costs by improving decision accuracy in the first consultation and decreasing incorrect decisions [65]
						Barriers	• Lack of effectiveness and added value [22,41] • Risk of losing patients wanting passive care [22,41] • Increased costs and time [22,41]
					Other	Facilitator
						Barriers
				Healthcare system organization	Patients	Facilitator	• Thorough assessments [17] • Efficient consultations [69] • Cooperation by HCPs [23] • Homely environment [23] • Service and system-related factors and healthcare setting [32] • Multidisciplinary care in general [10,32] • Discussing goals and solutions with HCPs with clinical expertise in the field [10,32]
						Barriers	• Negotiation of referrals and tests [20] • Cost of care [10] • Organization of appointments [17] • Busy unit/rushed environment [10,17] • Service and system-related factors and healthcare setting [32] • Believing that SDM would not lead to an improved healthcare process [69] • Not referring patients due to lack of local specialised healthcare services [22,75] • Resource constraints [32] • Lack o…
					HCPs	Facilitator	• Clinic characteristics (e.g., equipment, sufficient space, etc.) [22] • The influence of others (e.g., supervisors, colleagues) to use SDM [22,23]
						Barriers	• Clinic characteristics (e.g., equipment, sufficient space, etc.) [22] • Economic benefits to discard choosing SDM [65] • Believing that SDM would not lead to an improved healthcare process [69] • Believing that using SDM would confuse the patient [22,75] • Choosing their own preferred management rather than the patient's [22,75] • Risk of losing patients [22,75] • Not referring patients due to …
					Other	Facilitator
						Barriers

### Sheet: Ark2
				Table 2	Inductive analysis
				Theme	Group	Determinant	Illustrative examples
				Cultural differences	Patients	Facilitator	• Culturally competent providers [40,66] • Smaller micro-cultural differences [11]
						Barrier	• Large micro-cultural differences [11]
					HCPs	Facilitator	-
						Barriers	-
					Other	Facilitator	-
						Barriers	-
				Decision support	Patients	Facilitator	• Emotional reassurance by relatives [66] • Reassurance from relative [66] • Talking to others with similar pain [66]
						Barrier	• Pressure from relatives [66] • Only wanting to talk to others with pain regarding their treatment choice [66] • Lack of emotional reassurance by relatives [66] • Lack of reassurance from relative [66] • Patient selecting treatment options not aligning with relatives’ beliefs [66]
					HCPs	Facilitator	-
						Barriers	-
					Other	Facilitator	-
						Barriers	-
				Individualized care	Patients	Facilitator	• Support adjusted to the different stages of treatment [32] • Adressing other issues than pain [10] • Receiving a diagnosis [10]
						Barrier	• Receiving a diagnosis [10] • Concerns about adverse events for different interventions [52] • No focus on psychosocial factors [47] • Lack of individualized care [32]
					HCPs	Facilitator	-
						Barriers	• Concerns about adverse events for different interventions [52]
					Other	Facilitator	-
						Barriers	-
				Knowledge about disease, condition, options, and outcomes	Patients	Facilitator	• Patient education [18, 23, 75] • Educational materials and resources [10,17,18,20,23,47,56,75]. • Believing a treatment was credible [20, 61] • Sharing beliefs [20, 61] • Empathetic interactions [66] • Credible delivery of treatment options 20] • Sufficient information [47] • Patients' self-perception [47] • Belief of pain origin [61] • Emotions concerning the use of SDM [23]
						Barriers	• Too knowledgeable to obtain any new knowledge [75] • Lack of explanation of pain [17,47,61] • Lack of new advice or plan [47, 61] • Too knowledgeable to obtain any new knowledge [75] • Lack of explanation of pain [17,47,61] • HCPs disbelieving their pain [10, 20] • Lack of explanation of what options available [17] • Patients' self-perception [47] • Belief of pain origin [61] • Emotions concern…
					HCPs	Facilitator	• Patient education [56] • Educational materials and resources [56] • Patient engagement in treatment decisions [65] • Having a diagnosis [61] • Patient trust in clinical judgement [47, 61]
						Barriers	• Inconsistent explanations of pain [54] • HCPs explaining psychological aspects [61] • Insecurity about explanations [75] • Unrealistic patient expectations [61] • Pressure of “wanting to give the patient something” [61]
					Other	Facilitator	• Clear information from the HCP [47]
						Barriers	-
				Patient characteristics	Patients	Facilitator
						Barriers	• Patient resources [10] • Feeling that psychological explanations delegitimized their pain [10,61] • When HCPs did not discuss the possible correlation of psychosocial issues [47]
					HCPs	Facilitator
						Barriers	• Patients with psychological overlay [7, 22] • Patients lack of motivation [7, 22] • Level of education [7, 22] • Patient lack of ressources [7, 22] • Patient not accepting diagnosis [7,22]
					Other	Facilitator	-
						Barriers	-
				Time	Patients	Facilitator	• Longer consultations [18] • Incorporating age-related perception of their own health [61] • Length of therapeutic relationship [61]
						Barriers	• Short appointment times [10,32,53] • Long waiting times [32] • Time pressure [10,22,29,32,41,65]
					HCPs	Facilitator	• Length of therapeutic relationship [61]
						Barriers	• Time pressure [10,22,29,32,41,65]
					Other	Facilitator
						Barriers
				Trust	Patients	Facilitator	• Emotional support [66] • Taking time to discuss management [66] • Empathetic interactions [17,66] • Pain legitimation [61] • Trustworthy HCPs [20,32]
						Barriers	• Losing trust in their HCP [32]
					HCPs	Facilitator	• Building rapport [29]
						Barriers	• Patients not trusting their HCP [22]
					Other	Facilitator
						Barriers
				Attitude and perspectives towards shared decision-making	Patients	Facilitator
						Barriers
					HCPs	Facilitator	• Quality of SDM [41] • Perceived usefulness [22,23,54] • Believing SDM will improve patient Outcomes [22,23,54] • Observability of SDM intervention [22]
						Barriers	• Quality of SDM [41] • Belief of increased service risks [41] • Disagreement with the principles of SDM [75] • Threat to autonomy [29,41,75]. • Lack of self-efficacy [22,61,75] • Lack of evaluation of SDM interventions [65]
					Other	Facilitator
						Barriers
				Characteristics of HCP	Patients	Facilitator	• Length of relationship with the HCP [61] • Empathetic behaviour [17,20,32,66]. • Showing emotional support [17,20,32,66]. • Demonstrating professional and respectful behaviour [17,20,32,66]. • Acknowledging and believing the patient’s pain experience [17,20,32,66].
						Barriers	• When HCPs were abrupt during the encounter [17] • Length of relationship with the HCP [61]
					HCPs	Facilitator
						Barriers
					Other	Facilitator
						Barriers
				Communication	Patients	Facilitator	• Well-explained treatments [32,53] • Quality of communication [32,53] • Communication with good explanations [17,47] • HCPs using layman terms [17,32] • Understandable explanations consistent with the patient’s health literacy level [47] • Linguistic compatibility of the provider and the patient [66]
						Barriers	• Lack of guidance during the consultation [17,47,69] • Use of advanced medical terms and diagrams [17,47] • Lack of in-depth treatment discussion when not in the patient’s first language [66] • Lack of high-quality interpreter services [66]
					HCPs	Facilitator	• SDM training to ease interaction [29] • Patients agreeing to the explained treatment options [29]
						Barriers	• Lack of communication skills [22,53] • Not guiding to prevent confusion among the patients [29] • Lack of HCP training within SDM [53] • Non-verbal communication [29] • Language barrier leading to restriction in SDM use [22]
					Other	Facilitator	• Communicating positive findings/positive feedback and effective reassurance [47] • Simple explanations and metaphors when explaining health topics [47]
						Barriers
				Knowledge of the application and use of shared decision-making	Patients	Facilitator
						Barriers
					HCPs	Facilitator	• Lack of comprehensive SDM courses to obtain familiarity with SDM [22] • Degree of the treatment decision-complexity [1, 29] • Using decision aids as a checklist [69]
						Barriers	• Pre-existing knowledge of SDM [22,23] • HCPs choosing management plans based on personal preferences [29,41,75] • Patient-centred approach to obtain compliance with their expert recommendations [75] • HCPs relying on the patients to refuse treatment rather than obtaining consent [1, 29] • HCPs using intuition to select which patients SDM should be applied to [23] • Decision aids being too diffi…
					Other	Facilitator
						Barriers
				Skills	Patients	Facilitator	• Formal training in SDM [6,7,10] • Good therapeutic alliance
						Barriers	• SDM training of HCPs not leading to satisfactory implementation [10, 62] • Lack of obtaining a therapeutic alliance [10, 61]
					HCPs	Facilitator	• Formal training in SDM [6,7,18] • Good therapeutic alliance
						Barriers	• Lack of formal SDM training [10, 22] • Not providing sufficient information during the consultation [29] • Under confidence in delivering psychological aspects of pain to patients [29]
					Other	Facilitator
						Barriers
				Decision aid	Patients	Facilitator	• More thorough and effective consultation with the HCP [69] • Facilitating patient education and knowledge on treatment options [38,40,43] • Improving the partnership and trust with HCPs [46] • Increased confidence in patient management [46] • Perceived usefulness [38] • Prevention of unnecessary referrals [65] • Age in relation to decision aids [38] • Decision aids that reduced decisional confl…
						Barriers	• Age in relation to decision aids [38] • Closed questions restricting open discussion with the HCP [69]
					HCPs	Facilitator	• Adopting a more functional approach [69] • Patients becoming more psychologically ready for decision making [65] • Robust communication features and educational materials [56] • Confirming all suitable management options were considered [41, 69] • Supporting and sharpening diagnostic thinking [41, 69]
						Barriers	• Decision aids hampering personal contact with the patient [47] • Being time-consuming [65] • The decision aid too generic [41] • Awkward wording of questions [69] • Wording of questions leading to misunderstandings or unusual answers [69]
					Other	Facilitator
						Barriers
				Decision dynamics: Navigating patient-HCP roles, values, and power	Patients	Facilitator	• High-stakes decisions where patients turned to relatives or others [66] • Involvement in decision-making leading to motivation, mutual understanding and trust [23, 32] • Continuous revisiting of the patient’s beliefs during treatment [61] • Taking the patient's autonomy into consideration [65]
						Barriers	• High-stakes decisions where patients turned to relatives or others [66] • Being disrespected or disbelieved by their HCP [20] • Believing the HCP as the only expert ans should decide management course [10,17,66,69] • Not being asked about their preferred role and involvement in decision-making [61]
					HCPs	Facilitator	• Patients’ willingness to take responsibility for their condition [61] • Patient empowerment [41,75] • Continuous revisiting of the patient’s beliefs during treatment [61] • Taking the patient's autonomy into consideration [65] • Considering patients’ values and perspectives [75]
						Barriers	• Patients’ willingness to take responsibility for their condition [61] • Patients actively not wanting to participate in decision-making [7,22] • Patients not wanting SDM due to lack of familiarity with their own rights [65] • Shifting from a traditional provider-driven approach [51] • Asking the patient could lead to a misunderstanding about the physician's knowledge or experience [65] • Patien…
					Other	Facilitator
						Barriers
				Cost-beneficial	Patients	Facilitator	• Decision aids believed to reduce costs by improving decision accuracy in the first consultation [6]
						Barriers	• Increased time and/or costs [10,41,62]
					HCPs	Facilitator	• Decision aids as a facilitating SDM intervention due to their reduction of workload and time [41] • Decision aids were believed to reduce costs by improving decision accuracy in the first consultation and decreasing incorrect decisions [65]
						Barriers	• Lack of effectiveness and added value [22,41] • Risk of losing patients wanting passive care [22,41] • Increased costs and time [22,41]
					Other	Facilitator
						Barriers
				Healthcare system organization	Patients	Facilitator	• Thorough assessments [17] • Efficient consultations [69] • Cooperation by HCPs [23] • Homely environment [23] • Service and system-related factors and healthcare setting [32] • Multidisciplinary care in general [10,32] • Discussing goals and solutions with HCPs with clinical expertise in the field [10,32]
						Barriers	• Negotiation of referrals and tests [20] • Cost of care [10] • Organization of appointments [17] • Busy unit/rushed environment [10,17] • Service and system-related factors and healthcare setting [32] • Believing that SDM would not lead to an improved healthcare process [69] • Not referring patients due to lack of local specialised healthcare services [22,75] • Resource constraints [32] • Lack o…
					HCPs	Facilitator	• Clinic characteristics (e.g., equipment, sufficient space, etc.) [22] • The influence of others (e.g., supervisors, colleagues) to use SDM [22,23]
						Barriers	• Clinic characteristics (e.g., equipment, sufficient space, etc.) [22] • Economic benefits to discard choosing SDM [65] • Believing that SDM would not lead to an improved healthcare process [69] • Believing that using SDM would confuse the patient [22,75] • Choosing their own preferred management rather than the patient's [22,75] • Risk of losing patients [22,75] • Not referring patients due to …
					Other	Facilitator
						Barriers
